# LDAK-PBAT: A Pathway-Based Analysis Tool for Decoding the Genetics of Complex Diseases

**DOI:** 10.1101/2025.01.15.25320628

**Authors:** Takiy-Eddine Berrandou, Doug Speed

## Abstract

We introduce LDAK-PBAT, a novel tool for detecting gene pathways associated with complex traits. LDAK-PBAT tests pathways for significance using a heritability-based framework that controls for both the contributions of genes not in the pathway and of inter-genic SNPs.

LDAK-PBAT is computationally efficient, requiring only GWAS summary statistics and a reference panel, and when applied to human traits, can test 1000s of pathways within minutes. When assessed using simulated phenotypes, we find that LDAK-PBAT is well calibrated and has high sensitivity and specificity, outperforming both MAGMA and hypergeometric testing (F1 score of 0.734, versus 0.636 and 0.570, respectively).

When used to test 6,000 pathways for each of 37 traits (obtained from the UK Biobank, Millions Veterans Program and psychiatric genomics consortium; sample sizes ranging from 17,014 to 1,114,458), LDAK-PBAT identified 4,861 significant pathways (P < 0.05/6000), which is substantially more than found by MAGMA (97) and hypergeometric testing (522).

LDAK-PBAT emerges as a powerful tool for advancing genetic research, offering advanced insights into complex diseases. Its precise estimation of pathway enrichment and heritability, along with superior performance in detecting significant pathways. LDAK-PBAT holds significant promise for uncovering the genetic underpinnings of complex diseases and driving forward the development of personalized medicine.
