## Supplemental Table 1 for "LDAK-PBAT: A Pathway-Based Analysis Tool for Decoding the Genetics of Complex Diseases"

### Sheet: Feuil1
group	pheno	pheno_n_sig_snps_clump	genic_n_sig_snps_clump	pheno_n_sig_genes_gwas	pheno_n_sig_genes_minp	pheno_n_sig_genes_gbat	PBAT_8Emin6	HYPER_snp_clump_8Emin6	HYPER_gene_gwas_8Emin6	HYPER_gene_minp_8Emin6	HYPER_gene_gbat_8Emin6	MAGMA_MAGMA_8Emin6
ukbb	bmi	10	3	6	12	18	48	0	0	0	0	0
ukbb	quals	3	1	18	21	27	0	0	0	0	0	0
ukbb	fvc	17	10	15	27	38	4	0	0	0	0	2
ukbb	height	124	75	171	220	287	282	8	0	1	1	4
ukbb	hyper	2	0	0	3	6	0	0	0	0	0	0
ukbb	imp	16	13	14	21	29	9	0	0	0	1	0
ukbb	neur	1	1	1	0	1	0	0	0	0	0	0
ukbb	chron	0	0	0	1	1	0	0	0	0	0	0
ukbb	pulse	13	7	22	23	28	1	0	0	0	7	0
ukbb	sbp	4	0	1	3	3	0	0	0	0	0	0
pgc	adhd	7	3	8	10	15	0	0	0	0	0	0
pgc	alz	52	29	55	73	95	385	30	16	15	20	3
pgc	asd	1	0	2	2	2	0	0	0	0	0	0
pgc	audit	6	5	14	18	20	0	0	0	0	0	0
pgc	bip_all	45	32	91	128	181	39	0	0	0	0	0
pgc	ed	7	5	24	27	38	0	0	0	0	0	0
pgc	mdd	44	21	61	82	116	24	0	0	0	1	4
pgc	ptsd	0	0	0	0	0	0	0	0	0	0	0
pgc	scz	220	123	389	461	633	110	3	1	1	1	1
mvp	audc	11	5	9	10	19	0	0	0	0	1	0
mvp	aud_meta_all	19	5	16	20	32	0	0	1	1	1	0
mvp	cpd_current	3	2	4	4	8	0	0	2	2	16	1
mvp	cpd_past	2	1	6	6	11	0	0	0	0	5	0
mvp	oud_meta_all	1	1	1	1	1	0	0	0	0	0	0
mvp	sbp	81	46	107	135	200	70	0	0	1	1	2
mvp	dbp	34	15	44	60	96	7	0	0	0	1	0
mvp	pp	93	63	143	179	232	146	3	0	0	1	12
mvp	hdl	182	106	286	335	425	630	165	43	42	30	25
mvp	ldl	130	74	231	259	292	852	33	10	11	11	6
mvp	tc	142	80	227	272	322	707	65	34	32	37	16
mvp	tg	169	89	286	342	406	621	37	24	18	14	9
mvp	t2d_meta	527	305	682	800	1046	788	168	16	12	12	11
mvp	pad	12	9	18	24	28	3	0	0	0	0	1
mvp	vte	19	13	45	49	54	134	10	10	9	18	0
mvp	mdd_meta_all	5	3	7	10	11	1	0	0	0	0	0
mvp	gad2	3	1	1	2	5	0	0	0	0	0	0
mvp	ptsd	2	1	1	1	3	0	0	0	0	0	0

### Sheet: Feuil2
group	trait	V1
UKBB	bmi	48	ukbb	bmi
UKBB	quals	0	ukbb	quals
UKBB	fvc	4	ukbb	fvc
UKBB	height	282	ukbb	height
UKBB	hyper	0	ukbb	hyper
UKBB	imp	9	ukbb	imp
UKBB	neur	0	ukbb	neur
UKBB	chron	0	ukbb	chron
UKBB	pulse	1	ukbb	pulse
UKBB	sbp	0	ukbb	sbp
PGC	adhd	0	pgc	adhd
PGC	alz	385	pgc	alz
PGC	asd	0	pgc	asd
PGC	audit	0	pgc	audit
PGC	bip_all	39	pgc	bip_all
PGC	ed	0	pgc	ed
PGC	mdd	24	pgc	mdd
PGC	ptsd	0	pgc	ptsd
PGC	scz	110	pgc	scz
MVP	audc	0	mvp	audc
MVP	aud_meta_all	0	mvp	aud_meta_all
MVP	cpd_current	0	mvp	cpd_current
MVP	cpd_past	0	mvp	cpd_past
MVP	oud_meta_all	0	mvp	oud_meta_all
MVP	sbp	70	mvp	sbp
MVP	dbp	7	mvp	dbp
MVP	pp	146	mvp	pp
MVP	hdl	630	mvp	hdl
MVP	ldl	852	mvp	ldl
MVP	tc	707	mvp	tc
MVP	tg	621	mvp	tg
MVP	t2d_meta	788	mvp	t2d_meta
MVP	pad	3	mvp	pad
MVP	vte	134	mvp	vte
MVP	mdd_meta_all	1	mvp	mdd_meta_all
MVP	gad2	0	mvp	gad2
MVP	ptsd	0	mvp	ptsd
